# Where risk becomes visible: a layered fixed-policy framework for diabetic kidney disease screening in type 2 diabetes

**DOI:** 10.64898/2026.04.21.26351384

**Authors:** Ahmed Khattab, Zhe Wang, Vinodh Srinivasasainagendra, Hemant K. Tiwari, Ruth Loos, Nita Limdi, Marguerite Ryan Irvin

## Abstract

**Background:** Diabetic kidney disease (DKD) is a leading cause of kidney failure in individuals with type 2 diabetes (T2D), yet risk identification in routine clinical practice remains incomplete. A critical and often overlooked barrier is risk observability: how much of a patient’s underlying risk is actually captured in their clinical record at the time of screening. Existing prediction models evaluate performance using model-specific thresholds, making it difficult to understand how additional data sources alter real-world screening behavior or which individuals benefit when models are expanded.

**Methods:** We developed a series of five nested machine learning models evaluated at a one-year landmark following T2D diagnosis using data from the All of Us Research Program (N = 39,431; cases = 16,193). Each successive model added a distinct information layer -- intrinsic risk, laboratory snapshots, medication exposure, longitudinal care trajectories, and social determinants of health (SDOH) -- while retaining all prior features. All models were evaluated under a fixed screening policy targeting 90% specificity, so that the false positive rate remained constant as the information available to the model grew. External validation was conducted in the Bio*Me* Biobank (N = 9,818) without retraining.

**Results:** Discrimination improved consistently across layers, from AUROC 0.673 (M1) to 0.797 (M5). Under the fixed screening policy, sensitivity nearly doubled from 0.27 to 0.49, with a cumulative recovery of 30.4% of cases missed by the base model. Gains were driven by distinct subgroups at each transition: laboratory features identified biologically high-risk individuals; medication features captured those with high treatment intensity reflecting advanced cardiometabolic burden; longitudinal care trajectory features rescued cases with biological instability observable only through repeated measurements; and SDOH features recovered individuals with limited clinical observability, with rescue probability highest among those with the fewest recorded monitoring domains. Sparse data in the clinical record indicated low observability, not low risk. Social and genetic features each contributed most when downstream physiologic signal was limited, supporting a contextual rather than universal role for each. In Bio*Me*, discrimination was attenuated (M4 AUROC 0.659), but the relative ordering of information layers was fully preserved, and a systematic upward shift in predicted probability distributions underscored the need for recalibration before deployment in a new setting.

**Conclusions:** DKD risk detection in T2D is substantially improved by integrating complementary information layers under a fixed clinical screening policy, with gains arising from distinct domains that identify at-risk individuals in different clinical contexts. The layered landmark framework introduced here reveals how risk observability -- shaped by monitoring intensity, healthcare engagement, and access -- determines what a screening model can detect, and provides a foundation for context-aware EHR-based screening that accounts for data availability at the time of risk assessment.

Graphical abstract.
Study design and layered DKD screening framework
The top row defines the cohort timeline, in which predictors are derived from clinical data collected between T2D diagnosis and the 1-year landmark, and incident DKD is ascertained after the landmark. The second row depicts the nested model architecture, in which five successive models sequentially incorporate intrinsic risk, laboratory snapshot features, medication exposure, longitudinal care trajectories, and social determinants of health, while retaining all features from prior layers. The third row summarizes model development in the All of Us Research Program (N = 39,431) and external validation in the Bio*Me* Biobank (N = 9,818), where the same trained models and risk thresholds were applied without retraining. The bottom row highlights the three evaluation domains: predictive performance, fixed-policy screening, and missed-case recovery context.
DKD, diabetic kidney disease; T2D, type 2 diabetes; PRS, polygenic risk scores; AUROC, area under the receiver operating characteristic curve; AUPRC, area under the precision-recall curve; PPV, positive predictive value; SHAP, SHapley Additive exPlanations.
