## Supplementary Table S1-7 for "Where risk becomes visible: a layered fixed-policy framework for diabetic kidney disease screening in type 2 diabetes"

### Sheet: ST1
Supplementary Table S1. Code-based definitions used for type 2 diabetes ascertainment, diabetic kidney disease, and baseline comorbidity phenotypes used in modeling
Domain	Definition	Vocabulary	Codes / concept IDs
Cohort entry	Type 2 diabetes mellitus	ICD-10-CM	E11*
	Type 2 diabetes mellitus	ICD-9-CM	250.x0, 250.x2
Diabetic kidney disease	Type 2 diabetes with diabetic nephropathy	ICD-10-CM	E11.21
	Type 2 diabetes with diabetic chronic kidney disease	ICD-10-CM	E11.22
	Diabetes with renal manifestations, type II or unspecified type, not stated as uncontrolled	ICD-9-CM	250.4
	Diabetes with renal manifestations, type II or unspecified type, uncontrolled	ICD-9-CM	250.42
Baseline comorbidities	Hypertension	OMOP ancestor	320128
	Coronary artery disease	OMOP ancestor	317576
	Myocardial infarction	OMOP ancestor	312327
	Heart failure	OMOP ancestor	316139
	Atrial fibrillation	OMOP ancestor	313217
	Peripheral arterial disease	OMOP ancestor	3654996
	Obesity	OMOP ancestor	433736
	Gout	OMOP ancestor	440674
	Metabolic syndrome	OMOP ancestor	436940
	Acute kidney injury	OMOP ancestor	197320
	Nephrolithiasis	OMOP ancestor	201620
	Urinary tract infection	OMOP ancestor	81902
	Sleep apnea	OMOP ancestor	313459
	Chronic obstructive pulmonary disease	OMOP ancestor	255573
	Steatotic liver disease	OMOP ancestor	4059290
	Chronic liver disease	OMOP ancestor	4212540
	Cirrhosis	OMOP ancestor	4064161
	Chronic hepatitis C	OMOP ancestor	198964
	Rheumatoid arthritis	OMOP ancestor	80809
	Systemic lupus erythematosus	OMOP ancestor	257628
	Psoriasis	OMOP ancestor	140168
	Diabetic retinopathy	OMOP ancestor	4174977
	Diabetic neuropathy	OMOP ancestor	37016354
	Diabetic foot	OMOP ancestor	4159742
	HIV	OMOP ancestor	439727
	Major depressive disorder	OMOP ancestor	4152280
	Anxiety disorder	OMOP ancestor	442077
	Tobacco dependence syndrome	OMOP ancestor	437264
	Alcohol dependence	OMOP ancestor	435243
	Psychotic disorder	OMOP ancestor	436073
Abbreviations: ICD, International Classification of Diseases; OMOP, Observational Medical Outcomes Partnership. Footnotes: Type 2 diabetes and diabetic kidney disease were defined using diagnosis code families shown above. Baseline comorbidities were derived using OMOP ancestor concepts and encoded as binary features for modeling. Broad chronic kidney disease ancestor concepts were excluded to av…

### Sheet: ST2
Supplementary Table S2. Predictors included in stepwise DKD risk prediction models at the 1-year landmark
Model	Predictor domain	Exact features
M1	Polygenic risk scores	PGS000036_T2D_PRS, PGS000039_Stroke_PRS, PGS000304_HbA1c_PRS, PGS000305_FG_PRS, PGS000682_eGFR_PRS, PGS000822_UACR_PRS, PGS000884_eGFR_PRS, PGS000888_LDL_PRS, PGS002126_Smoking_PRS, PGS002724_Stroke_PRS, PGS003309_eGFR_CysC_PRS, PGS003469_HOMAB_PRS, PGS003470_HOMAIR_PRS, PGS003962_DBP_PRS, PGS003966_SBP_PRS, PGS004236_Hypertension_PRS, PGS004888_CAD_PRS, PGS004889_CKD_PRS, PGS004896_Microalbuminu…
	Demographic and baseline variables	age_at_t2d, sex_male, hispanic_ethnicity, active_duty_{no, yes}
	Baseline comorbidities	acute_kidney_injury, alcohol_dependence, anxiety_disorder, atrial_fibrillation, chronic_hepatitis_c, chronic_liver_disease, cirrhosis, copd, coronary_artery_disease, diabetic_foot, diabetic_neuropathy, diabetic_retinopathy, gout, heart_failure, hiv, hypertension, major_depressive_disorder, metabolic_syndrome, myocardial_infarction, nephrolithiasis, obesity, peripheral_arterial_disease, psoriasis,…
	Alcohol, smoking, and substance use	alcohol_binge_freq, alcohol_binge_freq_missing, alcohol_daily_qty, alcohol_daily_qty_missing, alcohol_drink_freq, alcohol_drink_freq_missing, alcohol_participant, alcohol_participant_missing, cigar_freq, cigar_freq_missing, cigar_participant, cigar_participant_missing, cigarette_freq, cigarette_freq_missing, cigs_100_lifetime, cigs_100_lifetime_missing, cigs_avg_daily_{num, missing}, cigs_current…
M2	Snapshot laboratory and physiologic variables	ALP_last, ALT_last, AST_last, Albumin_last, BUN_last, Cl_last, DBP_last, DirectBilirubin_last, HCO3_last, HDL_last, HR_last, HbA1c_last, Height_last, Hgb_last, K_last, LDL_last, Na_last, RBG_last, SBP_last, Screatinine_last, TG_last, TotalBilirubin_last, TotalChol_last, TotalProtein_last, UACR_last, UrAlb_last, UricAcid_last, Weight_last, eGFR_last
M3	Diabetes medication exposure	dpp4i_{ever, recent_30d}, glp1ra_{ever, recent_30d}, insulin_{ever, recent_30d}, metformin_{ever, recent_30d}, sglt2i_{ever, recent_30d}, sulfonylureas_{ever, recent_30d}, thiazolidinediones_{ever, recent_30d}
	Antihypertensive medication exposure	htn_acei_{ever, recent_30d}, htn_arb_{ever, recent_30d}, htn_beta_blockers_{ever, recent_30d}, htn_ccb_dhp_{ever, recent_30d}, htn_ccb_non_dhp_{ever, recent_30d}, htn_direct_renin_{ever, recent_30d}, htn_loops_{ever, recent_30d}, htn_mra_{ever, recent_30d}, htn_potassium_sparing_{ever, recent_30d}, htn_thiazides_{ever, recent_30d}
	Lipid-lowering medication exposure	lipid_bile_acid_seq_{ever, recent_30d}, lipid_ezetimibe_{ever, recent_30d}, lipid_fibrates_{ever, recent_30d}, lipid_niacin_{ever, recent_30d}, lipid_pcsk9i_{ever, recent_30d}, lipid_statins_{ever, recent_30d}
M4	Longitudinal laboratory and physiologic trajectory features	For each of ALP, ALT, AST, Albumin, BUN, Cl, DBP, DirectBilirubin, HCO3, HDL, HR, HbA1c, Hgb, K, LDL, Na, RBG, SBP, Screatinine, TG, TotalBilirubin, TotalChol, TotalProtein, UACR, UrAlb, UricAcid, Weight, and eGFR: _last, _max, _mean, _min, _n; where applicable also _ever_abnormal, _frac_abnormal, _recency_days, _sd, _cov, _slope, _slope_dir
M5	Social determinants of health and access	active_duty_missing, education_level, education_level_missing, employment_status_{employed_for_wages, homemaker, missing, out_of_work_less_than_one, out_of_work_one_or_more, retired, self_employed, student, unable_to_work}, harassment_mean_missing, has_basic_survey, has_lifestyle_survey, has_sdoh_survey, hispanic_any_missing, home_own_{missing, other_arrangement, own, rent}, housing_unstable, hou…
Footnotes: Models were nested, with each subsequent model including all predictors from the previous model plus newly added feature groups.

### Sheet: ST3
Supplementary Table S3 | Summary of PRSs included in the study.
PGS Catalog ID*	Reported trait	Reference
PGS002724	Ischemic stroke	Mishra et al., Nature 2022
PGS000039	Ischemic stroke	Abraham et al., Nat Commun 2019
PGS005313	Atrial fibrillation	Yuan S et al. Nat Commun 2025
PGS003966	Systolic blood pressure	Kurniansyah et al., Nat Commun 2023
PGS003962	Diastolic blood pressure	Kurniansyah et al., Nat Commun 2023
PGS004236	Hypertension	Kurniansyah et al., Nat Commun 2022
PGS004888	Coronary artery disease	Mandla et al., Genome Med 2024
PGS000888	LDL cholesterol	Graham SE et al. Nature 2021
PGS005198	Body mass index	Smit et al., Nat Med 2025
PGS002126	Ever smoked	Privé F et al. Am J Hum Genet 2022
PGS004889	Chronic kidney disease	Mandla et al., Genome Med 2024
PGS000036	Type 2 diabetes	Mahajan A et al. Nat Genet 2018
PGS000682	Estimated glomerular filtration rate	Sinnott-Armstrong et al., Nat Genet 2021
PGS000884	Estimated glomerular filtration rate	Yu et al., J Am Soc Nephrol 2021
PGS003309	eGFR (cystatin C based)	Ma Y et al. Am J Hum Genet 2022
PGS000305	Fasting glucose	Xie et al., Circ Genom Precis Med 2020
PGS003469	HOMA-B (β-cell function)	Zhang et al., EBioMedicine 2022
PGS003470	HOMA-IR (insulin resistance)	Zhang et al., EBioMedicine 2022
PGS000304	Hemoglobin A1c	Xie et al., Circ Genom Precis Med 2020
PGS000822	Urinary albumin-to-creatinine ratio	Teumer A et al. Nat Commun 2019
PGS004896	Microalbuminuria	Cañadas-Garre M et al. Int J Mol Sci 2023
* PGS Catalog IDs correspond to publicly available polygenic score models hosted by the Polygenic Score (PGS) Catalog. Score details and scoring files are accessible via the PGS Catalog (https://www.pgscatalog.org).

### Sheet: ST4
Supplementary Table S 4. Paired discrimination and classification comparisons between consecutive models (1-year landmark)
Transition	Discordant pairs	AUROC (earlier model)	AUROC (later model)	ΔAUROC (95% CI)	DeLong p value	PR-AUC (earlier model)	PR-AUC (later model)	ΔPR-AUC (95% CI)	PR-AUC p value	McNemar p value
M1 to M2	1663	0.673 (0.661 to 0.684)	0.763 (0.753 to 0.774)	+0.090 (0.079 to 0.101)	<1 × 10⁻³⁰⁰	0.565 (0.549 to 0.582)	0.693 (0.677 to 0.708)	+0.128 (0.114 to 0.141)	<1 × 10⁻³⁰⁰	3.2 × 10⁻²⁶
M2 to M3	509	0.763 (0.753 to 0.774)	0.764 (0.754 to 0.774)	+0.001 (−0.002 to 0.005)	0.5	0.693 (0.677 to 0.708)	0.696 (0.681 to 0.711)	+0.003 (−0.001 to 0.008)	0.158	0.0005
M3 to M4	837	0.764 (0.754 to 0.774)	0.786 (0.775 to 0.795)	+0.021 (0.015 to 0.027)	3.9 × 10⁻¹²	0.696 (0.681 to 0.711)	0.726 (0.711 to 0.741)	+0.030 (0.023 to 0.038)	<1 × 10⁻³⁰⁰	0.084
M4 to M5	661	0.786 (0.775 to 0.795)	0.797 (0.787 to 0.807)	+0.011 (0.007 to 0.015)	5.4 × 10⁻⁸	0.726 (0.711 to 0.741)	0.737 (0.722 to 0.752)	+0.011 (0.006 to 0.016)	<1 × 10⁻³⁰⁰	1.6 × 10⁻²⁶
Abbreviations: AUROC, area under the receiver operating characteristic curve; PR-AUC, area under the precision-recall curve; CI, confidence interval.
Footnotes:
† DeLong tests evaluated paired differences in AUROC between consecutive models on identical test individuals.
‡ PR-AUC p values evaluated paired differences in PR-AUC between consecutive models on identical test individuals using paired bootstrap resampling.
§ McNemar tests evaluated paired differences in binary classification under the fixed 90% specificity screening policy.
¶ AUROC and PR-AUC confidence intervals were estimated by nonparametric bootstrapping with 2,000 iterations. ΔAUROC confidence intervals were derived from DeLong variance estimates, whereas ΔPR-AUC confidence intervals were derived from paired bootstrap resampling.
‖‖ Discordant pairs reflect the number of individuals reclassified between consecutive models at the operating threshold.

### Sheet: ST5
Supplementary Table S5. Performance of alternative algorithms trained on the full feature set (M5) under a fixed screening policy
Model	Threshold	Sensitivity	Specificity	PPV	NPV	AUROC	AUPRC	TP	FP	TN	FN
		(95% CI)	(95% CI)	(95% CI)	(95% CI)	(95% CI)	(95% CI)
LR	0.651	0.38 (0.36–0.40)	0.93 (0.93–0.94)	0.80 (0.78–0.82)	0.68 (0.67–0.69)	0.788 (0.778–0.798)	0.721 (0.706–0.736)	1228	313	4335	2011
RF	0.563	0.39 (0.38–0.41)	0.92 (0.91–0.93)	0.77 (0.75–0.79)	0.69 (0.67–0.70)	0.780 (0.770–0.791)	0.716 (0.701–0.731)	1279	382	4266	1960
XGB	0.545	0.49 (0.47–0.51)	0.89 (0.88–0.90)	0.75 (0.73–0.77)	0.71 (0.70–0.73)	0.797 (0.787–0.807)	0.737 (0.723–0.752)	1593	530	4118	1646
Abbreviations: PPV, positive predictive value; NPV, negative predictive value; LR, logistic regression; RF, random forest; XGB, gradient-boosted decision trees; TP, true positives; FP, false positives; TN, true negatives; FN, false negatives.
Footnotes: LR and RF were trained on the full feature set corresponding to M5 using the same data splits and held-out test set as the primary XGB model. For each algorithm, an operating threshold was selected on the calibration set to achieve approximately 90% specificity and applied unchanged to the test set. All models were calibrated with isotonic regression prior to evaluation.
CIs were estimated by nonparametric bootstrapping on the test set.
Paired DeLong tests confirmed statistically significant differences in AUROC between XGB and LR (ΔAUROC=0.009, p=0.0006) and between XGB and RF (ΔAUROC=0.016, p=2.6×10⁻¹³).

### Sheet: ST6
Supplementary Table S6. Optimized XGBoost hyperparameters for the 1-year DKD prediction models
Model	max_depth	min_child_weight	learning_rate	n_estimators	gamma	subsample	colsample_bytree	reg_alpha	reg_lambda	eval_metric	Calibration
M1	4	2	0.0341	203	0.4517	0.7649	0.6593	6.32e-07	0.4941	auc	isotonic
M2	5	4	0.0328	300	0.1606	0.6822	0.8235	1.78e-06	2.8e-07	auc	isotonic
M3	5	1	0.0789	178	0.9295	0.9432	0.8464	0.0062	0.000261	auc	isotonic
M4	3	2	0.0875	298	0.001	0.615	0.9049	3.1e-07	4.62e-05	auc	isotonic
M5	5	5	0.0419	298	0.0512	0.7687	0.983	2.94e-08	1.43e-06	auc	isotonic
Footnotes: Hyperparameters were optimized separately for each model using Optuna. The hyperparameter search space included gamma, max_depth, min_child_weight, subsample, colsample_bytree, learning_rate, n_estimators, reg_alpha, and reg_lambda. The XGBoost objective was binary:logistic, tree method was hist, random state was 42, categorical support was disabled (enable_categorical=False), and trai…

### Sheet: ST7
Supplementary Table S7. Internal reference performance in AoU and external validation performance in the BioMe Biobank at the 1-year landmark for mutual models M1-M4
Cohort / threshold setting	Model	Threshold	AUROC	AUPRC	Sensitivity	Specificity	PPV	NPV	TP	FP	TN	FN
AoU reference (fixed 90% specificity threshold learned on AoU calibration set)
AoU	XGB M1	0.563	0.649 (0.637-0.660)	0.564 (0.546-0.583)	0.219 (0.204-0.232)	0.905 (0.896-0.913)	0.615 (0.586-0.643)	0.624 (0.613-0.636)	708	443	4205	2531
	XGB M2	0.577	0.752 (0.741-0.763)	0.698 (0.682-0.713)	0.384 (0.368-0.400)	0.901 (0.892-0.909)	0.730 (0.710-0.751)	0.677 (0.666-0.689)	1244	460	4188	1995
	XGB M3	0.615	0.758 (0.747-0.768)	0.703 (0.688-0.719)	0.367 (0.350-0.383)	0.919 (0.911-0.926)	0.759 (0.739-0.779)	0.676 (0.664-0.687)	1188	378	4270	2051
	XGB M4	0.571	0.781 (0.771-0.791)	0.735 (0.721-0.750)	0.440 (0.423-0.456)	0.904 (0.896-0.912)	0.762 (0.743-0.781)	0.698 (0.687-0.710)	1424	445	4203	1815
BioMe fixed AoU threshold
BioMe	XGB M1	0.563	0.546 (0.534-0.558)	0.382 (0.370-0.396)	0.279 (0.264-0.294)	0.741 (0.730-0.752)	0.380 (0.361-0.399)	0.643 (0.632-0.654)	994	1622	4631	2571
	XGB M2	0.577	0.620 (0.609-0.631)	0.460 (0.445-0.476)	0.525 (0.509-0.542)	0.648 (0.636-0.660)	0.460 (0.445-0.475)	0.706 (0.694-0.717)	1873	2199	4054	1692
	XGB M3	0.615	0.613 (0.601-0.623)	0.451 (0.436-0.466)	0.457 (0.440-0.473)	0.696 (0.684-0.708)	0.462 (0.446-0.478)	0.692 (0.680-0.704)	1630	1901	4352	1935
	XGB M4	0.571	0.659 (0.648-0.670)	0.490 (0.475-0.505)	0.516 (0.500-0.532)	0.704 (0.692-0.715)	0.498 (0.482-0.514)	0.718 (0.707-0.730)	1839	1853	4400	1726
	RF M4	0.575	0.646 (0.635-0.657)	0.487 (0.471-0.504)	0.223 (0.210-0.236)	0.892 (0.884-0.900)	0.540 (0.514-0.565)	0.668 (0.658-0.678)	794	677	5576	2771
	LR M4	0.595	0.610 (0.599-0.621)	0.458 (0.443-0.474)	0.585 (0.568-0.601)	0.573 (0.561-0.586)	0.439 (0.424-0.453)	0.708 (0.695-0.720)	2085	2669	3584	1480
BioMe-native threshold†
BioMe	XGB M1	0.611	0.546	0.382	0.102	0.908	0.386	0.639	363	577	5676	3202
BioMe	XGB M2	0.813	0.62	0.46	0.132	0.925	0.502	0.652	472	469	5784	3093
BioMe	XGB M3	0.769	0.613	0.451	0.136	0.932	0.53	0.654	483	428	5825	3082
BioMe	XGB M4	0.812	0.659	0.49	0.171	0.914	0.529	0.659	608	541	5712	2957
BioMe	RF M4	0.624	0.646	0.487	0.153	0.924	0.535	0.657	547	475	5778	3018
BioMe	LR M4	0.892	0.61	0.458	0.095	0.959	0.568	0.65	339	258	5995	3226
Paired DeLong tests‡
BioMe	Model A	Model B	AUC A	AUC B	ΔAUROC	Z	p
	XGB M1	XGB M2	0.546	0.62	-0.075	-12.07	<1×10⁻³³
	XGB M2	XGB M3	0.62	0.613	0.008	2.97	0.003
	XGB M3	XGB M4	0.613	0.659	-0.047	-10.75	<1×10⁻²⁶
	XGB M4	RF M4	0.659	0.646	0.013	3.7	2.2×10⁻⁴
Abbreviations: XGB, gradient-boosted decision trees; RF, random forest; LR, logistic regression; PPV, positive predictive value; NPV, negative predictive value; TP, true positives; FP, false positives; TN, true negatives; FN, false negatives. Footnotes: † BioMe-native thresholds were learned independently in BioMe at 90% specificity and are reported as a sensitivity analysis only. Confidence inte…
